# Causality between Diabetes and MN: Mendelian randomization and meta-analysis

**DOI:** 10.1101/2024.04.25.24306363

**Authors:** Zhihang Su, Ziqi Luo, Di Wu, Wen Liu, Wangyang Li, Zheng Yin, Rui Xue, Liling Wu, Yuan Cheng, Qijun Wan

**Author notes:** **Correspondence:** Corresponding Author: Qijun Wan.

## Abstract

**Background:** Membranous nephropathy (MN) has not yet been fully elucidated regarding its relationship with Type I and II Diabetes. This study aims to evaluate the causal effect of multiple types of diabetes and MN by summarizing the evidence from the Mendelian randomization (MR) study.

**Methods:** The statistical data for MN was obtained from a GWAS study encompassing 7,979 individuals. Regarding diabetes, fasting glucose, fasting insulin, and HbA1C data, we accessed the UK-Biobank, within family GWAS consortium, MAGIC, Finnish database, MRC-IEU, and Neale Lab, which provided sample sizes ranging from 17,724 to 298,957. As a primary method in this MR analysis, we employed the Inverse Variance Weighted (IVW), Weighted Median, Weighted mode, MR-Egger, Mendelian randomization pleiotropy residual sum, and outlier (MR-PRESSO) and Leave-one-out sensitivity test. Reverse MR analysis was utilized to investigate whether MN affects Diabetes. Meta-analysis was applied to combine study-specific estimates.

**Results:** It has been determined that type 2 diabetes, gestational diabetes, type 1 diabetes with or without complications, maternal diabetes, and insulin use pose a risk to MN. Based on the genetic prediction, fasting insulin, fasting blood glucose, and HbA1c levels were not associated with the risk of MN. No heterogeneity, horizontal pleiotropy, or reverse causal relationships were found. The meta-analysis results further validated the accuracy.

**Conclusions:** The MR analysis revealed the association between MN and various subtypes of diabetes. This study has provided a deeper understanding of the pathogenic mechanisms connecting MN and diabetes.
