## Supplementary Table 1 for "Causality between Diabetes and MN: Mendelian randomization and meta-analysis"

id.exposure	id.outcome	outcome	exposure	method	nsnp	b	se	pval	lo_ci	up_ci	or	or_lci95	or_uci95	p_fdr
ebi-a-GCST007515	ebi-a-GCST010005	outcome	Type 2 diabetes || id:ebi-a-GCST007515	Inverse variance weighted	56	0.239109011	0.104845918	0.02257359	0.033611012	0.444607009	1.270116986	1.034182244	1.559877058	0.03762265
ebi-a-GCST007517	ebi-a-GCST010005	outcome	Type 2 diabetes || id:ebi-a-GCST007517	Inverse variance weighted	47	0.261130966	0.102588425	0.010914534	0.060057653	0.462204278	1.2983977	1.061897766	1.587569576	0.020464752
finn-b-E4_DM1	ebi-a-GCST010005	outcome	Type 1 diabetes || id:finn-b-E4_DM1	Inverse variance weighted	6	0.192784196	0.091831383	0.035787994	0.012794686	0.372773707	1.212621077	1.012876888	1.45175578	0.04129384
finn-b-E4_DM1NASCOMP	ebi-a-GCST010005	outcome	Type 1 diabetes with other specified/multiple/unspecified complications || id:finn-b-E4_DM1NASCOMP	Inverse variance weighted	6	0.214521248	0.083675452	0.010355413	0.050517363	0.378525134	1.239268453	1.051815126	1.460129505	0.020464752
finn-b-E4_DM1NOCOMP	ebi-a-GCST010005	outcome	Type 1 diabetes without complications || id:finn-b-E4_DM1NOCOMP	Inverse variance weighted	10	0.20412642	0.065180671	0.001737963	0.076372305	0.331880535	1.226453192	1.079364352	1.393586354	0.011264817
finn-b-GEST_DIABETES	ebi-a-GCST010005	outcome	Gestational diabetes (for exclusion) || id:finn-b-GEST_DIABETES	Inverse variance weighted	2	0.383545877	0.182356997	0.035442234	0.026126163	0.74096559	1.467478874	1.026470443	2.097960306	0.04129384
finn-b-O15_PREG_DM	ebi-a-GCST010005	outcome	Diabetes mellitus in pregnancy || id:finn-b-O15_PREG_DM	Inverse variance weighted	2	0.434876518	0.198990833	0.028858812	0.044854486	0.824898551	1.544772296	1.045875659	2.281649282	0.04129384
finn-b-T1D_WIDE	ebi-a-GCST010005	outcome	Type 1 diabetes, wide definition || id:finn-b-T1D_WIDE	Inverse variance weighted	8	0.248564736	0.081371618	0.002252963	0.089076364	0.408053109	1.282183824	1.093164132	1.503887028	0.011264817
finn-b-T1D_WIDE1	ebi-a-GCST010005	outcome	Type 1 diabetes, wide definition, subgroup 1 || id:finn-b-T1D_WIDE1	Inverse variance weighted	8	0.245136496	0.076010997	0.001259667	0.096154941	0.394118051	1.277795715	1.10092963	1.483075617	0.011264817
ukb-a-491	ebi-a-GCST010005	outcome	Medication for cholesterol blood pressure or diabetes: Insulin || id:ukb-a-491	Inverse variance weighted	2	23.22247534	8.847438129	0.008670794	5.881496613	40.56345408	12172867600	358.3451445	4.13508E+17	0.020464752
ukb-a-74	ebi-a-GCST010005	outcome	Non-cancer illness code self-reported: diabetes || id:ukb-a-74	Inverse variance weighted	25	4.347390082	2.055645707	0.034442412	0.318324497	8.376455666	77.27651411	1.374822314	4343.586492	0.04129384
ukb-b-16451	ebi-a-GCST010005	outcome	Illnesses of mother: Diabetes || id:ukb-b-16451	Inverse variance weighted	17	3.830004538	1.936719672	0.047976897	0.034033981	7.625975094	46.06274725	1.034619764	2050.779193	0.047976897
ukb-b-7350	ebi-a-GCST010005	outcome	Medication for cholesterol, blood pressure or diabetes: Insulin || id:ukb-b-7350	Inverse variance weighted	3	24.35997726	8.509761155	0.004201908	7.680845395	41.03910912	37966774513	2166.450504	6.65363E+17	0.015757154
ebi-a-GCST007515	ebi-a-GCST010005	outcome	Type 2 diabetes || id:ebi-a-GCST007515	MR Egger	56	0.414562701	0.231379036	0.078784363	-0.03894021	0.868065612	1.513708653	0.961808214	2.382298106	0.246827557
ebi-a-GCST007517	ebi-a-GCST010005	outcome	Type 2 diabetes || id:ebi-a-GCST007517	MR Egger	47	0.434921262	0.238824091	0.075244979	-0.033173957	0.903016481	1.544841416	0.967370265	2.467033658	0.246827557
finn-b-E4_DM1	ebi-a-GCST010005	outcome	Type 1 diabetes || id:finn-b-E4_DM1	MR Egger	6	0.222279842	0.180060297	0.284590374	-0.130638341	0.575198026	1.24892083	0.877535086	1.777482479	0.32336682
finn-b-E4_DM1NASCOMP	ebi-a-GCST010005	outcome	Type 1 diabetes with other specified/multiple/unspecified complications || id:finn-b-E4_DM1NASCOMP	MR Egger	6	0.315497561	0.200824947	0.191274871	-0.078119335	0.709114457	1.370941269	0.924854053	2.032190869	0.322855637
finn-b-E4_DM1NOCOMP	ebi-a-GCST010005	outcome	Type 1 diabetes without complications || id:finn-b-E4_DM1NOCOMP	MR Egger	10	0.330409782	0.142304643	0.048778489	0.051492682	0.609326882	1.391538239	1.052841482	1.839192988	0.246827557
finn-b-T1D_WIDE	ebi-a-GCST010005	outcome	Type 1 diabetes, wide definition || id:finn-b-T1D_WIDE	MR Egger	8	0.188563815	0.16490997	0.296419585	-0.134659727	0.511787356	1.207514138	0.874013264	1.668270326	0.32336682
finn-b-T1D_WIDE1	ebi-a-GCST010005	outcome	Type 1 diabetes, wide definition, subgroup 1 || id:finn-b-T1D_WIDE1	MR Egger	8	0.368545633	0.176843517	0.082275852	0.021932339	0.715158927	1.445630607	1.022174621	2.044511584	0.246827557
ukb-a-74	ebi-a-GCST010005	outcome	Non-cancer illness code self-reported: diabetes || id:ukb-a-74	MR Egger	25	6.681030234	4.999271035	0.194489817	-3.117540994	16.47960146	797.13993	0.044265885	14354893.65	0.322855637
ukb-b-16451	ebi-a-GCST010005	outcome	Illnesses of mother: Diabetes || id:ukb-b-16451	MR Egger	17	5.770749472	4.459642252	0.215237091	-2.970149341	14.51164829	320.7780569	0.051295649	2005990.046	0.322855637
ukb-b-7350	ebi-a-GCST010005	outcome	Medication for cholesterol, blood pressure or diabetes: Insulin || id:ukb-b-7350	MR Egger	3	52.77832864	29.66559661	0.325993686	-5.366240713	110.922898	8.34E+22	0.00467166	1.49E+48	0.325993686
ebi-a-GCST007515	ebi-a-GCST010005	outcome	Type 2 diabetes || id:ebi-a-GCST007515	Weighted median	56	0.248964429	0.170112107	0.143321998	-0.084455301	0.582384158	1.282696405	0.919012734	1.790301708	0.15635127
ebi-a-GCST007517	ebi-a-GCST010005	outcome	Type 2 diabetes || id:ebi-a-GCST007517	Weighted median	47	0.27047919	0.15930284	0.089527943	-0.041754377	0.582712756	1.310592323	0.95910533	1.790890095	0.125452013
finn-b-E4_DM1	ebi-a-GCST010005	outcome	Type 1 diabetes || id:finn-b-E4_DM1	Weighted median	6	0.145304604	0.115746758	0.209345738	-0.081559041	0.372168249	1.156391758	0.921678291	1.45087707	0.209345738
finn-b-E4_DM1NASCOMP	ebi-a-GCST010005	outcome	Type 1 diabetes with other specified/multiple/unspecified complications || id:finn-b-E4_DM1NASCOMP	Weighted median	6	0.22072301	0.112972594	0.050727853	-0.000703274	0.442149295	1.246977983	0.999296973	1.556048033	0.101455706
finn-b-E4_DM1NOCOMP	ebi-a-GCST010005	outcome	Type 1 diabetes without complications || id:finn-b-E4_DM1NOCOMP	Weighted median	10	0.252338503	0.086248837	0.003436786	0.083290783	0.421386223	1.287031628	1.086857802	1.524072797	0.03985729
finn-b-T1D_WIDE	ebi-a-GCST010005	outcome	Type 1 diabetes, wide definition || id:finn-b-T1D_WIDE	Weighted median	8	0.222220249	0.107992809	0.039615875	0.010554344	0.433886155	1.248846405	1.010610237	1.543243167	0.095078101
finn-b-T1D_WIDE1	ebi-a-GCST010005	outcome	Type 1 diabetes, wide definition, subgroup 1 || id:finn-b-T1D_WIDE1	Weighted median	8	0.257919977	0.100082839	0.009964322	0.061757612	0.454082341	1.294235246	1.063704485	1.574727657	0.03985729
ukb-a-74	ebi-a-GCST010005	outcome	Non-cancer illness code self-reported: diabetes || id:ukb-a-74	Weighted median	25	5.327971964	3.182376582	0.09408901	-0.909486136	11.56543006	206.0197347	0.40273112	105390.7409	0.125452013
ukb-b-16451	ebi-a-GCST010005	outcome	Illnesses of mother: Diabetes || id:ukb-b-16451	Weighted median	17	4.959900002	2.727118392	0.068952186	-0.385252047	10.30505205	142.5795375	0.680279152	29883.20962	0.118203748
ukb-b-7350	ebi-a-GCST010005	outcome	Medication for cholesterol, blood pressure or diabetes: Insulin || id:ukb-b-7350	Weighted median	3	23.56629028	10.14086136	0.020131158	3.690202017	43.44237855	17167609632	40.05293751	7.35843E+18	0.060393474
ebi-a-GCST007515	ebi-a-GCST010005	outcome	Type 2 diabetes || id:ebi-a-GCST007515	Weighted mode	56	0.275712785	0.166466897	0.103363783	-0.050562333	0.601987904	1.317469413	0.950694667	1.825744599	0.212271012
ebi-a-GCST007517	ebi-a-GCST010005	outcome	Type 2 diabetes || id:ebi-a-GCST007517	Weighted mode	47	0.285975241	0.17351236	0.106135506	-0.054108984	0.626059467	1.3310595	0.947328857	1.870226351	0.212271012
finn-b-E4_DM1	ebi-a-GCST010005	outcome	Type 1 diabetes || id:finn-b-E4_DM1	Weighted mode	6	0.093576797	0.167499669	0.600481735	-0.234722554	0.421876148	1.09809493	0.79079022	1.524819661	0.600481735
finn-b-E4_DM1NASCOMP	ebi-a-GCST010005	outcome	Type 1 diabetes with other specified/multiple/unspecified complications || id:finn-b-E4_DM1NASCOMP	Weighted mode	6	0.303107777	0.144840719	0.090589075	0.019219967	0.586995586	1.354060393	1.01940586	1.79857662	0.212271012
finn-b-E4_DM1NOCOMP	ebi-a-GCST010005	outcome	Type 1 diabetes without complications || id:finn-b-E4_DM1NOCOMP	Weighted mode	10	0.277199881	0.109162084	0.031745028	0.063242196	0.491157567	1.319430074	1.065284816	1.634206829	0.19047017
finn-b-T1D_WIDE	ebi-a-GCST010005	outcome	Type 1 diabetes, wide definition || id:finn-b-T1D_WIDE	Weighted mode	8	0.224300067	0.142555272	0.159619125	-0.055108265	0.503708399	1.251446481	0.946382682	1.654846739	0.2128255
finn-b-T1D_WIDE1	ebi-a-GCST010005	outcome	Type 1 diabetes, wide definition, subgroup 1 || id:finn-b-T1D_WIDE1	Weighted mode	8	0.319570611	0.152072054	0.073714068	0.021509385	0.617631836	1.376536568	1.02174238	1.854531005	0.212271012
ukb-a-74	ebi-a-GCST010005	outcome	Non-cancer illness code self-reported: diabetes || id:ukb-a-74	Weighted mode	25	4.326801433	3.475243429	0.225138826	-2.484675688	11.13827856	75.70176178	0.083352582	68753.19968	0.266143429
ukb-b-16451	ebi-a-GCST010005	outcome	Illnesses of mother: Diabetes || id:ukb-b-16451	Weighted mode	17	4.493643022	2.861585724	0.135900794	-1.115064996	10.10235104	89.44670938	0.327893966	24400.30815	0.2128255
ukb-b-7350	ebi-a-GCST010005	outcome	Medication for cholesterol, blood pressure or diabetes: Insulin || id:ukb-b-7350	Weighted mode	3	21.29508527	13.03624685	0.24396481	-4.255958568	46.8461291	1771487218	0.014179492	2.21E+20	0.266143429
ebi-a-GCST007515	ebi-a-GCST010005	outcome	Type 2 diabetes || id:ebi-a-GCST007515	Maximum likelihood	56	0.241833746	0.094683021	0.010645027	0.056255025	0.427412466	1.273582437	1.057867432	1.53328496	0.017741711
ebi-a-GCST007517	ebi-a-GCST010005	outcome	Type 2 diabetes || id:ebi-a-GCST007517	Maximum likelihood	47	0.266744549	0.09670609	0.005810259	0.077200612	0.456288486	1.30570686	1.080258768	1.57820557	0.014525647
finn-b-E4_DM1	ebi-a-GCST010005	outcome	Type 1 diabetes || id:finn-b-E4_DM1	Maximum likelihood	6	0.194486959	0.092967687	0.036439905	0.012270291	0.376703626	1.214687642	1.01234588	1.457472288	0.045392866
finn-b-E4_DM1NASCOMP	ebi-a-GCST010005	outcome	Type 1 diabetes with other specified/multiple/unspecified complications || id:finn-b-E4_DM1NASCOMP	Maximum likelihood	6	0.219648857	0.084948961	0.009719366	0.053148894	0.38614882	1.245639256	1.054586655	1.471303615	0.017741711
finn-b-E4_DM1NOCOMP	ebi-a-GCST010005	outcome	Type 1 diabetes without complications || id:finn-b-E4_DM1NOCOMP	Maximum likelihood	10	0.206289951	0.066128006	0.001811244	0.076679061	0.335900842	1.229109534	1.079695504	1.399200276	0.009056222
finn-b-GEST_DIABETES	ebi-a-GCST010005	outcome	Gestational diabetes (for exclusion) || id:finn-b-GEST_DIABETES	Maximum likelihood	2	0.383795663	0.186253631	0.039340484	0.018738546	0.748852781	1.467845476	1.018915214	2.114572746	0.045392866
finn-b-O15_PREG_DM	ebi-a-GCST010005	outcome	Diabetes mellitus in pregnancy || id:finn-b-O15_PREG_DM	Maximum likelihood	2	0.434951726	0.204308345	0.03326266	0.03450737	0.835396082	1.544888479	1.035109657	2.305727124	0.045358173
finn-b-T1D_WIDE	ebi-a-GCST010005	outcome	Type 1 diabetes, wide definition || id:finn-b-T1D_WIDE	Maximum likelihood	8	0.250747371	0.082813353	0.002462909	0.088433199	0.413061543	1.284985419	1.092461273	1.511438041	0.009235907
finn-b-T1D_WIDE1	ebi-a-GCST010005	outcome	Type 1 diabetes, wide definition, subgroup 1 || id:finn-b-T1D_WIDE1	Maximum likelihood	8	0.250340787	0.072970764	0.000602026	0.107318089	0.393363485	1.28446307	1.113288323	1.48195696	0.005944451
ukb-a-491	ebi-a-GCST010005	outcome	Medication for cholesterol blood pressure or diabetes: Insulin || id:ukb-a-491	Maximum likelihood	2	23.28876861	9.099700659	0.010488635	5.453355314	41.1241819	13007196337	233.5404543	7.24445E+17	0.017741711
ukb-a-74	ebi-a-GCST010005	outcome	Non-cancer illness code self-reported: diabetes || id:ukb-a-74	Maximum likelihood	25	4.505884523	2.069533791	0.029462205	0.449598293	8.562170753	90.54840076	1.56768231	5230.021943	0.044193308
ukb-b-16451	ebi-a-GCST010005	outcome	Illnesses of mother: Diabetes || id:ukb-b-16451	Maximum likelihood	17	3.955489315	1.952982359	0.042830571	0.12764389	7.78333474	52.22124033	1.136148337	2400.265751	0.045889898
ukb-b-7350	ebi-a-GCST010005	outcome	Medication for cholesterol, blood pressure or diabetes: Insulin || id:ukb-b-7350	Maximum likelihood	3	24.5624406	8.736880274	0.004933387	7.438155267	41.68672594	46487095940	1699.611998	1.2715E+18	0.014525647
ebi-a-GCST007515	ebi-a-GCST010005	outcome	Type 2 diabetes || id:ebi-a-GCST007515	Simple median	56	0.073997684	0.14644419	0.613350853	-0.213032928	0.361028297	1.076804312	0.808129526	1.434804061	0.669110021
ebi-a-GCST007517	ebi-a-GCST010005	outcome	Type 2 diabetes || id:ebi-a-GCST007517	Simple median	47	0.105263158	0.15440975	0.495420347	-0.197379952	0.407906268	1.111002941	0.820878679	1.503666213	0.657044891
finn-b-E4_DM1	ebi-a-GCST010005	outcome	Type 1 diabetes || id:finn-b-E4_DM1	Simple median	6	0.12711105	0.119540839	0.287633503	-0.107188995	0.361411095	1.135543113	0.898355872	1.435353406	0.431450254
finn-b-E4_DM1NASCOMP	ebi-a-GCST010005	outcome	Type 1 diabetes with other specified/multiple/unspecified complications || id:finn-b-E4_DM1NASCOMP	Simple median	6	0.205765804	0.112259553	0.066810461	-0.014262919	0.425794528	1.228465469	0.985838315	1.530806204	0.244968394
finn-b-E4_DM1NOCOMP	ebi-a-GCST010005	outcome	Type 1 diabetes without complications || id:finn-b-E4_DM1NOCOMP	Simple median	10	0.222326587	0.08951082	0.012999037	0.04688538	0.397767794	1.248979212	1.04800188	1.488498352	0.155988445
finn-b-T1D_WIDE	ebi-a-GCST010005	outcome	Type 1 diabetes, wide definition || id:finn-b-T1D_WIDE	Simple median	8	0.232208122	0.106718499	0.029563201	0.023039864	0.44137638	1.261382223	1.023307332	1.554845805	0.177379208
finn-b-T1D_WIDE1	ebi-a-GCST010005	outcome	Type 1 diabetes, wide definition, subgroup 1 || id:finn-b-T1D_WIDE1	Simple median	8	0.152899368	0.107332968	0.154292203	-0.057473249	0.363271984	1.165207715	0.944147147	1.438026926	0.308584406
ukb-a-74	ebi-a-GCST010005	outcome	Non-cancer illness code self-reported: diabetes || id:ukb-a-74	Simple median	25	1.355936688	3.304799619	0.681590907	-5.121470565	7.833343941	3.880393972	0.005967241	2523.353224	0.681590907
ukb-b-16451	ebi-a-GCST010005	outcome	Illnesses of mother: Diabetes || id:ukb-b-16451	Simple median	17	4.80746336	3.026447079	0.112176892	-1.124372915	10.73929964	122.4206861	0.324856116	46133.73017	0.26922454
ukb-b-7350	ebi-a-GCST010005	outcome	Medication for cholesterol, blood pressure or diabetes: Insulin || id:ukb-b-7350	Simple median	3	19.65670291	11.28945142	0.081656131	-2.470621867	41.78402768	344189490.6	0.084532275	1.40143E+18	0.244968394
ebi-a-GCST007515	ebi-a-GCST010005	outcome	Type 2 diabetes || id:ebi-a-GCST007515	Constrained maximum likelihood	56	0.204446903	0.121639453	0.092809259	-0.033966424	0.44286023	1.226846312	0.966603958	1.557154675	0.092809259
ebi-a-GCST007517	ebi-a-GCST010005	outcome	Type 2 diabetes || id:ebi-a-GCST007517	Constrained maximum likelihood	47	0.253946736	0.111828953	0.023156083	0.034761987	0.473131484	1.289103139	1.035373247	1.605012403	0.061749555
finn-b-E4_DM1	ebi-a-GCST010005	outcome	Type 1 diabetes || id:finn-b-E4_DM1	Constrained maximum likelihood	6		0
finn-b-E4_DM1NASCOMP	ebi-a-GCST010005	outcome	Type 1 diabetes with other specified/multiple/unspecified complications || id:finn-b-E4_DM1NASCOMP	Constrained maximum likelihood	6		0
finn-b-E4_DM1NOCOMP	ebi-a-GCST010005	outcome	Type 1 diabetes without complications || id:finn-b-E4_DM1NOCOMP	Constrained maximum likelihood	10		0
finn-b-GEST_DIABETES	ebi-a-GCST010005	outcome	Gestational diabetes (for exclusion) || id:finn-b-GEST_DIABETES	Constrained maximum likelihood	2		0
finn-b-O15_PREG_DM	ebi-a-GCST010005	outcome	Diabetes mellitus in pregnancy || id:finn-b-O15_PREG_DM	Constrained maximum likelihood	2		0
finn-b-T1D_WIDE	ebi-a-GCST010005	outcome	Type 1 diabetes, wide definition || id:finn-b-T1D_WIDE	Constrained maximum likelihood	8		0
finn-b-T1D_WIDE1	ebi-a-GCST010005	outcome	Type 1 diabetes, wide definition, subgroup 1 || id:finn-b-T1D_WIDE1	Constrained maximum likelihood	8		0
ukb-a-491	ebi-a-GCST010005	outcome	Medication for cholesterol blood pressure or diabetes: Insulin || id:ukb-a-491	Constrained maximum likelihood	2	22.34832365	9.076662152	0.013809756	4.558065836	40.13858147	5078712668	95.39878441	2.70374E+17	0.055239025
ukb-a-74	ebi-a-GCST010005	outcome	Non-cancer illness code self-reported: diabetes || id:ukb-a-74	Constrained maximum likelihood	25	3.873833046	2.245796451	0.084540781	-0.527927997	8.275594089	48.12650409	0.589825825	3926.854839	0.092809259
ukb-b-16451	ebi-a-GCST010005	outcome	Illnesses of mother: Diabetes || id:ukb-b-16451	Constrained maximum likelihood	17	3.668230595	2.027996763	0.070482843	-0.306643061	7.643104251	39.18251475	0.73591323	2086.209895	0.092809259
ukb-b-7350	ebi-a-GCST010005	outcome	Medication for cholesterol, blood pressure or diabetes: Insulin || id:ukb-b-7350	Constrained maximum likelihood	3	23.4110141	8.717054698	0.007238748	6.325586894	40.49644131	14698541401	558.6856068	3.86706E+17	0.055239025
ebi-a-GCST007515	ebi-a-GCST010005	outcome	Type 2 diabetes || id:ebi-a-GCST007515	Penalised weighted median	56	0.24189873	0.158798996	0.127683321	-0.069347301	0.553144761	1.273665202	0.933002591	1.738712264	0.139290895
ebi-a-GCST007517	ebi-a-GCST010005	outcome	Type 2 diabetes || id:ebi-a-GCST007517	Penalised weighted median	47	0.269131835	0.168987491	0.111246824	-0.062083648	0.600347317	1.308827679	0.939804271	1.822751764	0.133496188
finn-b-E4_DM1	ebi-a-GCST010005	outcome	Type 1 diabetes || id:finn-b-E4_DM1	Penalised weighted median	6	0.145304604	0.117767519	0.21726782	-0.085519733	0.376128941	1.156391758	0.918035028	1.456634941	0.21726782
finn-b-E4_DM1NASCOMP	ebi-a-GCST010005	outcome	Type 1 diabetes with other specified/multiple/unspecified complications || id:finn-b-E4_DM1NASCOMP	Penalised weighted median	6	0.22072301	0.110252852	0.045287853	0.00462742	0.4368186	1.246977983	1.004638143	1.547775285	0.090575706
finn-b-E4_DM1NOCOMP	ebi-a-GCST010005	outcome	Type 1 diabetes without complications || id:finn-b-E4_DM1NOCOMP	Penalised weighted median	10	0.252338503	0.086346381	0.003473472	0.083099597	0.421577409	1.287031628	1.08665003	1.524364206	0.041681665
finn-b-T1D_WIDE	ebi-a-GCST010005	outcome	Type 1 diabetes, wide definition || id:finn-b-T1D_WIDE	Penalised weighted median	8	0.222220249	0.104788799	0.033951361	0.016834204	0.427606294	1.248846405	1.016976698	1.533582182	0.081483266
finn-b-T1D_WIDE1	ebi-a-GCST010005	outcome	Type 1 diabetes, wide definition, subgroup 1 || id:finn-b-T1D_WIDE1	Penalised weighted median	8	0.257919977	0.10271173	0.012035377	0.056604985	0.459234968	1.294235246	1.058237708	1.582862581	0.048058787
ukb-a-74	ebi-a-GCST010005	outcome	Non-cancer illness code self-reported: diabetes || id:ukb-a-74	Penalised weighted median	25	5.327971964	3.18247254	0.094098928	-0.909674214	11.56561814	206.0197347	0.402655382	105410.5644	0.129906012
ukb-b-16451	ebi-a-GCST010005	outcome	Illnesses of mother: Diabetes || id:ukb-b-16451	Penalised weighted median	17	4.959900002	2.732929975	0.0695446	-0.396642748	10.31644275	142.5795375	0.672574261	30225.54636	0.119219314
ukb-b-7350	ebi-a-GCST010005	outcome	Medication for cholesterol, blood pressure or diabetes: Insulin || id:ukb-b-7350	Penalised weighted median	3	23.56629028	9.784760462	0.016019596	4.38815978	42.74442079	17167609632	80.4921593	3.66156E+18	0.048058787
