## Supplementary Table 2 for "Causality between Diabetes and MN: Mendelian randomization and meta-analysis"

id.exposure	id.outcome	outcome	exposure	egger_intercept	se	pval
ebi-a-GCST007515	ebi-a-GCST010005	outcome	Type 2 diabetes || id:ebi-a-GCST007515	-0.013121054	0.015414899	0.398421058
ebi-a-GCST007517	ebi-a-GCST010005	outcome	Type 2 diabetes || id:ebi-a-GCST007517	-0.013874084	0.017202335	0.424183272
finn-b-E4_DM1	ebi-a-GCST010005	outcome	Type 1 diabetes || id:finn-b-E4_DM1	-0.008079267	0.04242457	0.858240191
finn-b-E4_DM1NASCOMP	ebi-a-GCST010005	outcome	Type 1 diabetes with other specified/multiple/unspecified complications || id:finn-b-E4_DM1NASCOMP	-0.031790887	0.056512959	0.603779134
finn-b-E4_DM1NOCOMP	ebi-a-GCST010005	outcome	Type 1 diabetes without complications || id:finn-b-E4_DM1NOCOMP	-0.034322445	0.034381155	0.3473715
finn-b-GEST_DIABETES	ebi-a-GCST010005	outcome	Gestational diabetes (for exclusion) || id:finn-b-GEST_DIABETES
finn-b-O15_PREG_DM	ebi-a-GCST010005	outcome	Diabetes mellitus in pregnancy || id:finn-b-O15_PREG_DM
finn-b-T1D_WIDE	ebi-a-GCST010005	outcome	Type 1 diabetes, wide definition || id:finn-b-T1D_WIDE	0.015757361	0.037669033	0.690279184
finn-b-T1D_WIDE1	ebi-a-GCST010005	outcome	Type 1 diabetes, wide definition, subgroup 1 || id:finn-b-T1D_WIDE1	-0.031557368	0.040553702	0.466042044
ukb-a-491	ebi-a-GCST010005	outcome	Medication for cholesterol blood pressure or diabetes: Insulin || id:ukb-a-491
ukb-a-74	ebi-a-GCST010005	outcome	Non-cancer illness code self-reported: diabetes || id:ukb-a-74	-0.011640573	0.022731478	0.613470073
ukb-b-16451	ebi-a-GCST010005	outcome	Illnesses of mother: Diabetes || id:ukb-b-16451	-0.012593125	0.026066548	0.635990121
ukb-b-7350	ebi-a-GCST010005	outcome	Medication for cholesterol, blood pressure or diabetes: Insulin || id:ukb-b-7350	-0.096913011	0.096914744	0.500005694
