## Supplementary Table 3 for "Causality between Diabetes and MN: Mendelian randomization and meta-analysis"

id.exposure	id.outcome	outcome	exposure	method	Q	Q_df	Q_pval
ebi-a-GCST007515	ebi-a-GCST010005	outcome	Type 2 diabetes || id:ebi-a-GCST007515	MR Egger	67.61016826	54	0.100913377
ebi-a-GCST007515	ebi-a-GCST010005	outcome	Type 2 diabetes || id:ebi-a-GCST007515	Inverse variance weighted	68.51730833	55	0.104086338
ebi-a-GCST007517	ebi-a-GCST010005	outcome	Type 2 diabetes || id:ebi-a-GCST007517	MR Egger	51.96704974	45	0.220926205
ebi-a-GCST007517	ebi-a-GCST010005	outcome	Type 2 diabetes || id:ebi-a-GCST007517	Inverse variance weighted	52.718239	46	0.230337627
finn-b-E4_DM1	ebi-a-GCST010005	outcome	Type 1 diabetes || id:finn-b-E4_DM1	MR Egger	2.703753558	4	0.608557948
finn-b-E4_DM1	ebi-a-GCST010005	outcome	Type 1 diabetes || id:finn-b-E4_DM1	Inverse variance weighted	2.740020336	5	0.739991029
finn-b-E4_DM1NASCOMP	ebi-a-GCST010005	outcome	Type 1 diabetes with other specified/multiple/unspecified complications || id:finn-b-E4_DM1NASCOMP	MR Egger	4.775148392	4	0.311156242
finn-b-E4_DM1NASCOMP	ebi-a-GCST010005	outcome	Type 1 diabetes with other specified/multiple/unspecified complications || id:finn-b-E4_DM1NASCOMP	Inverse variance weighted	5.15292588	5	0.397503603
finn-b-E4_DM1NOCOMP	ebi-a-GCST010005	outcome	Type 1 diabetes without complications || id:finn-b-E4_DM1NOCOMP	MR Egger	3.300247029	8	0.914127801
finn-b-E4_DM1NOCOMP	ebi-a-GCST010005	outcome	Type 1 diabetes without complications || id:finn-b-E4_DM1NOCOMP	Inverse variance weighted	4.296834729	9	0.890812357
finn-b-GEST_DIABETES	ebi-a-GCST010005	outcome	Gestational diabetes (for exclusion) || id:finn-b-GEST_DIABETES	Inverse variance weighted	0.181198194	1	0.670345547
finn-b-O15_PREG_DM	ebi-a-GCST010005	outcome	Diabetes mellitus in pregnancy || id:finn-b-O15_PREG_DM	Inverse variance weighted	0.111112275	1	0.738881363
finn-b-T1D_WIDE	ebi-a-GCST010005	outcome	Type 1 diabetes, wide definition || id:finn-b-T1D_WIDE	MR Egger	2.900196085	6	0.821265044
finn-b-T1D_WIDE	ebi-a-GCST010005	outcome	Type 1 diabetes, wide definition || id:finn-b-T1D_WIDE	Inverse variance weighted	3.075179946	7	0.877961426
finn-b-T1D_WIDE1	ebi-a-GCST010005	outcome	Type 1 diabetes, wide definition, subgroup 1 || id:finn-b-T1D_WIDE1	MR Egger	7.243410301	6	0.298922303
finn-b-T1D_WIDE1	ebi-a-GCST010005	outcome	Type 1 diabetes, wide definition, subgroup 1 || id:finn-b-T1D_WIDE1	Inverse variance weighted	7.974435548	7	0.334853556
ukb-a-491	ebi-a-GCST010005	outcome	Medication for cholesterol blood pressure or diabetes: Insulin || id:ukb-a-491	Inverse variance weighted	0.29775514	1	0.585293181
ukb-a-74	ebi-a-GCST010005	outcome	Non-cancer illness code self-reported: diabetes || id:ukb-a-74	MR Egger	21.8964747	23	0.526508816
ukb-a-74	ebi-a-GCST010005	outcome	Non-cancer illness code self-reported: diabetes || id:ukb-a-74	Inverse variance weighted	22.15871133	24	0.569794338
ukb-b-16451	ebi-a-GCST010005	outcome	Illnesses of mother: Diabetes || id:ukb-b-16451	MR Egger	13.79465062	15	0.54115693
ukb-b-16451	ebi-a-GCST010005	outcome	Illnesses of mother: Diabetes || id:ukb-b-16451	Inverse variance weighted	14.02805014	16	0.596624071
ukb-b-7350	ebi-a-GCST010005	outcome	Medication for cholesterol, blood pressure or diabetes: Insulin || id:ukb-b-7350	MR Egger	0.594978347	1	0.440500454
ukb-b-7350	ebi-a-GCST010005	outcome	Medication for cholesterol, blood pressure or diabetes: Insulin || id:ukb-b-7350	Inverse variance weighted	1.594942573	2	0.450466626
