## Supplementary Table 4 for "Causality between Diabetes and MN: Mendelian randomization and meta-analysis"

exposure	$`Global Test`$Pvalue	$`Global Test`$`Global Test`$RSSobs
ebi-a-GCST007515	0.1226667	70.41267
finn-b-O15_PREG_DM	0.2646667	54.41825
finn-b-GEST_DIABETES
ukb-b-16451	0.6496667	15.30761
ukb-a-491
ukb-b-7350
ukb-a-74	0.604	23.72691
finn-b-E4_DM1	0.707	4.514325
finn-b-E4_DM1NASCOMP	0.441	7.420832
finn-b-E4_DM1NOCOMP	0.8826667	5.426248
finn-b-T1D_WIDE	0.8873333	4.1241
finn-b-T1D_WIDE1	0.312	11.85937
ebi-a-GCST007517	0.2646667	54.41825
