## Supplementary Table 5 for "Causality between Diabetes and MN: Mendelian randomization and meta-analysis"

id.exposure	id.outcome	outcome	exposure	method	nsnp	b	se	pval	lo_ci	up_ci	or	or_lci95	or_uci95
ieu-b-103	ebi-a-GCST010005	outcome	HbA1C || id:ieu-b-103	Inverse variance weighted	10	-0.825748369326123	0.462794555025765	0.0743805295080425	-1.73282569717662	0.0813289585243767	0.437907153526558	0.176784165016396	1.08472766829511
ieu-b-103	ebi-a-GCST010005	outcome	HbA1C || id:ieu-b-103	MR Egger	10	0.588273163469186	1.02615067215639	0.582206043858722	-1.42298215395735	2.59952848089572	1.80087591046804	0.240994262228031	13.4573911217662
ieu-b-103	ebi-a-GCST010005	outcome	HbA1C || id:ieu-b-103	Weighted median	10	-0.758779298604571	0.600950933892819	0.206721809758896	-1.9366431290345	0.419084531825354	0.468237656649432	0.144187155971006	1.52056888582113
ieu-b-103	ebi-a-GCST010005	outcome	HbA1C || id:ieu-b-103	Weighted mode	10	0.196448687698696	0.737327796686234	0.795909202917823	-1.24871379380632	1.64161116920372	1.21707286846618	0.286873538192288	5.16348205725281
ieu-b-104	ebi-a-GCST010005	outcome	HbA1C || id:ieu-b-104	Inverse variance weighted	10	-0.825748369326123	0.462794555025765	0.0743805295080425	-1.73282569717662	0.0813289585243767	0.437907153526558	0.176784165016396	1.08472766829511
ieu-b-104	ebi-a-GCST010005	outcome	HbA1C || id:ieu-b-104	MR Egger	10	0.588273163469186	1.02615067215639	0.582206043858722	-1.42298215395735	2.59952848089572	1.80087591046804	0.240994262228031	13.4573911217662
ieu-b-104	ebi-a-GCST010005	outcome	HbA1C || id:ieu-b-104	Weighted median	10	-0.758779298604571	0.603314287251718	0.208505717589141	-1.94127530161794	0.423716704408796	0.468237656649432	0.143520800708023	1.52762876198402
ieu-b-104	ebi-a-GCST010005	outcome	HbA1C || id:ieu-b-104	Weighted mode	10	0.196448687698696	0.714496891992638	0.789564615058735	-1.20396522060687	1.59686259600427	1.21707286846618	0.300002275124346	4.93751711230372
ieu-b-113	ebi-a-GCST010005	outcome	Fasting glucose || id:ieu-b-113	Inverse variance weighted (multiplicative random effects)	19	-0.117293430980066	0.46728536285574	0.801806159291792	-1.03317274217732	0.798585880217184	0.889324199602	0.355876064497248	2.22239597123525
ieu-b-113	ebi-a-GCST010005	outcome	Fasting glucose || id:ieu-b-113	MR Egger	19	-2.54892400884064	0.880851097877952	0.0100963243815076	-4.27539216068143	-0.822455856999853	0.0781657263994912	0.0139065940300591	0.439351344430821
ieu-b-113	ebi-a-GCST010005	outcome	Fasting glucose || id:ieu-b-113	Weighted median	19	-0.5883642273003	0.514224112920579	0.252549574777098	-1.59624348862463	0.419515034024034	0.555234780199375	0.202656370865578	1.52122363499509
ieu-b-113	ebi-a-GCST010005	outcome	Fasting glucose || id:ieu-b-113	Weighted mode	19	-0.968456823330901	0.48164452350006	0.0595782712721331	-1.91248008939102	-0.0244335572707834	0.379668481808804	0.14771358903303	0.975862525733966
ieu-b-114	ebi-a-GCST010005	outcome	Fasting glucose || id:ieu-b-114	Inverse variance weighted	26	1.10709652248117	0.499758269676411	0.0267419466913203	0.127570313915407	2.08662273104694	3.02556098078007	1.13606474659334	8.05765628752107
ieu-b-114	ebi-a-GCST010005	outcome	Fasting glucose || id:ieu-b-114	MR Egger	26	-1.15123061026095	1.80812237029336	0.530347180099005	-4.69515045603593	2.39268923551404	0.31624735258096	0.00913949217267675	10.9428823970616
ieu-b-114	ebi-a-GCST010005	outcome	Fasting glucose || id:ieu-b-114	Weighted median	26	1.22582021688215	0.631299174848874	0.0521683233311974	-0.0115261658216459	2.46316659958594	3.40695938268082	0.988540005948023	11.7419347374872
ieu-b-114	ebi-a-GCST010005	outcome	Fasting glucose || id:ieu-b-114	Weighted mode	26	0.863829732675615	0.875736722731251	0.333386277550844	-0.852614243877636	2.58027370922887	2.37222831964109	0.426299024342518	13.2007508325557
ieu-b-115	ebi-a-GCST010005	outcome	Fasting insulin || id:ieu-b-115	Inverse variance weighted	4	0.401007868166594	1.50203481777809	0.789487321684949	-2.54298037467846	3.34499611101165	1.49332901821523	0.0786316982926887	28.3604653729197
ieu-b-115	ebi-a-GCST010005	outcome	Fasting insulin || id:ieu-b-115	MR Egger	4	-1.88127751694906	10.6284377978714	0.875808137858291	-22.7130156007771	18.950460566879	0.152395293774821	1.36729635865314e-10	169855828.385232
ieu-b-115	ebi-a-GCST010005	outcome	Fasting insulin || id:ieu-b-115	Weighted median	4	1.01375709107385	1.43893230124196	0.481108780402625	-1.80655021936038	3.83406440150808	2.75593589045991	0.164219682619064	46.2501358618709
ieu-b-115	ebi-a-GCST010005	outcome	Fasting insulin || id:ieu-b-115	Weighted mode	4	1.65277492947994	2.3907936481685	0.539064706021807	-3.03318062093032	6.33873047989019	5.2214488950406	0.0481622085262264	566.077208620417
ieu-b-116	ebi-a-GCST010005	outcome	Fasting insulin || id:ieu-b-116	Inverse variance weighted	13	-0.304637958414882	0.788053499350354	0.699074460953296	-1.84922281714158	1.23994690031181	0.737390292021245	0.15735941584296	3.4554299776368
ieu-b-116	ebi-a-GCST010005	outcome	Fasting insulin || id:ieu-b-116	MR Egger	13	6.94531671368509	4.4106141813817	0.143632674841253	-1.69948708182304	15.5901205091932	1038.27578128673	0.182777249787614	5897980.18768325
ieu-b-116	ebi-a-GCST010005	outcome	Fasting insulin || id:ieu-b-116	Weighted median	13	-0.0541243731563017	1.07048866743182	0.959675790425235	-2.15228216132266	2.04403341501006	0.94731427870779	0.116218625243206	7.7216912587436
ieu-b-116	ebi-a-GCST010005	outcome	Fasting insulin || id:ieu-b-116	Weighted mode	13	0.712111970614567	1.78408092555291	0.696796437061578	-2.78468664346913	4.20891058469826	2.03829152783796	0.061748435275129	67.2832005207008
ieu-b-4761	ebi-a-GCST010005	outcome	Fasting glucose || id:ieu-b-4761	Inverse variance weighted	10	-0.825748369326123	0.462794555025765	0.0743805295080425	-1.73282569717662	0.0813289585243767	0.437907153526558	0.176784165016396	1.08472766829511
ieu-b-4761	ebi-a-GCST010005	outcome	Fasting glucose || id:ieu-b-4761	MR Egger	10	0.588273163469186	1.02615067215639	0.582206043858722	-1.42298215395735	2.59952848089572	1.80087591046804	0.240994262228031	13.4573911217662
ieu-b-4761	ebi-a-GCST010005	outcome	Fasting glucose || id:ieu-b-4761	Weighted median	10	-0.758779298604571	0.628409507934987	0.227255068784065	-1.99046193415715	0.472903336948004	0.468237656649432	0.136632295741391	1.60464626547392
ieu-b-4761	ebi-a-GCST010005	outcome	Fasting glucose || id:ieu-b-4761	Weighted mode	10	0.196448687698696	0.720895581278936	0.791381657831819	-1.21650665160802	1.60940402700541	1.21707286846618	0.296263312270556	4.99983057572708
ieu-b-4841	ebi-a-GCST010005	outcome	HbA1c || id:ieu-b-4841	Inverse variance weighted (multiplicative random effects)	6	-0.0945795916836286	0.246541821749912	0.701256452050661	-0.577801562313457	0.3886423789462	0.909755322786547	0.561130622257466	1.47497697418249
ieu-b-4841	ebi-a-GCST010005	outcome	HbA1c || id:ieu-b-4841	MR Egger	6	-0.169287986407899	0.515614341059014	0.759135730454104	-1.17989209488357	0.841316122067768	0.844265731317315	0.307311897338164	2.31941760553584
ieu-b-4841	ebi-a-GCST010005	outcome	HbA1c || id:ieu-b-4841	Weighted median	6	-0.0569780922443338	0.204427534780175	0.780459525950194	-0.457656060413478	0.34369987592481	0.944614763529279	0.6327650717425	1.41015535042141
ieu-b-4841	ebi-a-GCST010005	outcome	HbA1c || id:ieu-b-4841	Weighted mode	6	0.0474109923691368	0.245023791812818	0.854185891605959	-0.432835639583986	0.52765762432226	1.04855286776106	0.648667098237918	1.69495742804992
ieu-b-4842	ebi-a-GCST010005	outcome	HbA1c || id:ieu-b-4842	Inverse variance weighted	19	-0.114402562090585	0.165649272811611	0.489797312397078	-0.439075136801342	0.210270012620172	0.89189883894263	0.644632342197873	1.23401121357798
ieu-b-4842	ebi-a-GCST010005	outcome	HbA1c || id:ieu-b-4842	MR Egger	19	-0.299436674361127	0.310917165144525	0.349010003090591	-0.908834318044396	0.309960969322142	0.741235660145309	0.40299371284244	1.36337189976427
ieu-b-4842	ebi-a-GCST010005	outcome	HbA1c || id:ieu-b-4842	Weighted median	19	-0.104731635113251	0.203015525998763	0.605938273171969	-0.502642066070826	0.293178795844324	0.900566170498264	0.604930280720165	1.34068247745905
ieu-b-4842	ebi-a-GCST010005	outcome	HbA1c || id:ieu-b-4842	Weighted mode	19	-0.0572836642179864	0.261387089141691	0.828997001587405	-0.5696023589357	0.455035030499727	0.944326159828493	0.565750359552791	1.57622859814236
ukb-bub35-HBA1C	ebi-a-GCST010005	outcome	HBA1C || id:ukb-bub35-HBA1C	Inverse variance weighted (multiplicative random effects)	189	-0.156359957705061	0.128456505151796	0.223520136215701	-0.408134707802581	0.0954147923924585	0.855251280668868	0.664889307012019	1.10011507986624
ukb-bub35-HBA1C	ebi-a-GCST010005	outcome	HBA1C || id:ukb-bub35-HBA1C	MR Egger	189	-0.246955765508931	0.254400397607235	0.332933400489345	-0.745580544819112	0.25166901380125	0.781175247656645	0.474458775386542	1.28617026221985
ukb-bub35-HBA1C	ebi-a-GCST010005	outcome	HBA1C || id:ukb-bub35-HBA1C	Weighted median	189	-0.411394144807753	0.186289161475421	0.0272189589426988	-0.776520901299578	-0.0462673883159278	0.662725670234817	0.460003628586044	0.954786629266846
ukb-bub35-HBA1C	ebi-a-GCST010005	outcome	HBA1C || id:ukb-bub35-HBA1C	Weighted mode	189	-0.553169787280583	0.226941755224422	0.0157198479812291	-0.99797562752045	-0.108363947040715	0.575123897616365	0.368624920497271	0.897300966964569
