## Supplementary Table 6 for "Causality between Diabetes and MN: Mendelian randomization and meta-analysis"

id.exposure	id.outcome	outcome	exposure	method	Q	Q_df	Q_pval
ieu-b-103	ebi-a-GCST010005	outcome	HbA1C || id:ieu-b-103	MR Egger	7.86195827198713	8	0.447069465702615
ieu-b-103	ebi-a-GCST010005	outcome	HbA1C || id:ieu-b-103	Inverse variance weighted	10.1772653057202	9	0.336326211247586
ieu-b-104	ebi-a-GCST010005	outcome	HbA1C || id:ieu-b-104	MR Egger	7.86195827198713	8	0.447069465702615
ieu-b-104	ebi-a-GCST010005	outcome	HbA1C || id:ieu-b-104	Inverse variance weighted	10.1772653057202	9	0.336326211247586
ieu-b-113	ebi-a-GCST010005	outcome	Fasting glucose || id:ieu-b-113	MR Egger	21.7101419521754	17	0.196124766784603
ieu-b-113	ebi-a-GCST010005	outcome	Fasting glucose || id:ieu-b-113	Inverse variance weighted	33.7499504834946	18	0.013521242139751
ieu-b-114	ebi-a-GCST010005	outcome	Fasting glucose || id:ieu-b-114	MR Egger	29.5925903307402	24	0.198623557328844
ieu-b-114	ebi-a-GCST010005	outcome	Fasting glucose || id:ieu-b-114	Inverse variance weighted	31.6705931243157	25	0.167765564491951
ieu-b-115	ebi-a-GCST010005	outcome	Fasting insulin || id:ieu-b-115	MR Egger	5.38465989201183	2	0.0677229645560558
ieu-b-115	ebi-a-GCST010005	outcome	Fasting insulin || id:ieu-b-115	Inverse variance weighted	5.51254727820539	3	0.137890074319625
ieu-b-116	ebi-a-GCST010005	outcome	Fasting insulin || id:ieu-b-116	MR Egger	7.37992176160045	11	0.767535220896179
ieu-b-116	ebi-a-GCST010005	outcome	Fasting insulin || id:ieu-b-116	Inverse variance weighted	10.1709411727408	12	0.600966976120816
ieu-b-4761	ebi-a-GCST010005	outcome	Fasting glucose || id:ieu-b-4761	MR Egger	7.86195827198713	8	0.447069465702615
ieu-b-4761	ebi-a-GCST010005	outcome	Fasting glucose || id:ieu-b-4761	Inverse variance weighted	10.1772653057202	9	0.336326211247586
ieu-b-4841	ebi-a-GCST010005	outcome	HbA1c || id:ieu-b-4841	MR Egger	11.3302101788261	4	0.0230931470827294
ieu-b-4841	ebi-a-GCST010005	outcome	HbA1c || id:ieu-b-4841	Inverse variance weighted	11.4132289590371	5	0.0437752671633015
ieu-b-4842	ebi-a-GCST010005	outcome	HbA1c || id:ieu-b-4842	MR Egger	24.0752922205846	17	0.117403621296546
ieu-b-4842	ebi-a-GCST010005	outcome	HbA1c || id:ieu-b-4842	Inverse variance weighted	24.783690012042	18	0.130991436475644
ukb-bub35-HBA1C	ebi-a-GCST010005	outcome	HBA1C || id:ukb-bub35-HBA1C	MR Egger	242.270540178417	187	0.00401879864526503
ukb-bub35-HBA1C	ebi-a-GCST010005	outcome	HBA1C || id:ukb-bub35-HBA1C	Inverse variance weighted	242.491402072306	188	0.00451907133902511
