## Supplementary Table 7 for "Causality between Diabetes and MN: Mendelian randomization and meta-analysis"

id.exposure	id.outcome	outcome	exposure	egger_intercept	se	pval
ieu-b-103	ebi-a-GCST010005	outcome	HbA1C || id:ieu-b-103	-0.0578897340594138	0.0380449711316032	0.166600869539586
ieu-b-104	ebi-a-GCST010005	outcome	HbA1C || id:ieu-b-104	-0.0578897340594138	0.0380449711316032	0.166600869539586
ieu-b-113	ebi-a-GCST010005	outcome	Fasting glucose || id:ieu-b-113	0.0917383055108721	0.0298777435129935	0.00692932367834177
ieu-b-114	ebi-a-GCST010005	outcome	Fasting glucose || id:ieu-b-114	0.051618752273484	0.0397621911864942	0.206560573993732
ieu-b-115	ebi-a-GCST010005	outcome	Fasting insulin || id:ieu-b-115	0.0516643269002923	0.237050601097815	0.847686747556142
ieu-b-116	ebi-a-GCST010005	outcome	Fasting insulin || id:ieu-b-116	-0.118290758569645	0.0708058903742623	0.122969811510433
ieu-b-4761	ebi-a-GCST010005	outcome	Fasting glucose || id:ieu-b-4761	-0.0578897340594138	0.0380449711316032	0.166600869539586
ieu-b-4841	ebi-a-GCST010005	outcome	HbA1c || id:ieu-b-4841	0.0108232721164826	0.0632207132155284	0.872379370196259
ieu-b-4842	ebi-a-GCST010005	outcome	HbA1c || id:ieu-b-4842	0.0169599284595505	0.0239798653208513	0.48898953649603
ukb-bub35-HBA1C	ebi-a-GCST010005	outcome	HBA1C || id:ukb-bub35-HBA1C	0.00330788229878829	0.00801159805897783	0.680162642350924
