## Supplementary Table 8 for "Causality between Diabetes and MN: Mendelian randomization and meta-analysis"

id.exposure	id.outcome	outcome	exposure	method	nsnp	b	se	pval	lo_ci	up_ci	or	or_lci95	or_uci95	p_fdr
ebi-a-GCST010005	finn-b-E4_DM1	Type 1 diabetes || id:finn-b-E4_DM1	exposure	Inverse variance weighted	3	0.0263849298955436	0.030264796437949	0.383316045810273	-0.0329340711228365	0.0857039309139236	1.02673609383428	0.967602350422684	1.08948371810132	0.664766428021825
ebi-a-GCST010005	finn-b-E4_DM1NASCOMP	Type 1 diabetes with other specified/multiple/unspecified complications || id:finn-b-E4_DM1NASCOMP	exposure	Inverse variance weighted	3	0.0486839545701276	0.0277914330604989	0.079814875767792	-0.00578725422845024	0.103155163368705	1.04988848584277	0.994229459669234	1.10866341968175	0.372469420249696
ebi-a-GCST010005	finn-b-E4_DM1NOCOMP	Type 1 diabetes without complications || id:finn-b-E4_DM1NOCOMP	exposure	Inverse variance weighted	3	0.0108322178962332	0.030580414439607	0.723173440508369	-0.0491053944053966	0.0707698301978631	1.01089109877998	0.952080780422729	1.07333414832601	0.723173440508369
ebi-a-GCST010005	finn-b-GEST_DIABETES	Gestational diabetes (for exclusion) || id:finn-b-GEST_DIABETES	exposure	Inverse variance weighted	3	-0.0124047373068349	0.0218260164226595	0.569799795447279	-0.0551837294952475	0.0303742548815776	0.987671884296133	0.946311266689039	1.03084025876829	0.664766428021825
ebi-a-GCST010005	finn-b-O15_PREG_DM	Diabetes mellitus in pregnancy || id:finn-b-O15_PREG_DM	exposure	Inverse variance weighted	3	-0.0150056053372729	0.0222982244102977	0.500978666758817	-0.0587101251814563	0.0286989145069106	0.985106417733866	0.942980075721181	1.02911469631877	0.664766428021825
ebi-a-GCST010005	finn-b-T1D_WIDE	Type 1 diabetes, wide definition || id:finn-b-T1D_WIDE	exposure	Inverse variance weighted	3	0.0174386786399881	0.0273453248321594	0.523655533362343	-0.0361581580310444	0.0710355153110205	1.01759162013541	0.964487739937742	1.07361935511658	0.664766428021825
ebi-a-GCST010005	finn-b-T1D_WIDE1	Type 1 diabetes, wide definition, subgroup 1 || id:finn-b-T1D_WIDE1	exposure	Inverse variance weighted (multiplicative random effects)	3	0.01522188711027	0.0395348199413161	0.700219023394648	-0.0622663599747095	0.0927101341952495	1.01533833011105	0.939632572947408	1.09714366474012	0.723173440508369
ebi-a-GCST010005	ieu-b-104	HbA1C || id:ieu-b-104	exposure	Inverse variance weighted	3	0.00718133266729351	0.00165663308551793	1.45828837067688e-05	0.00393433181967837	0.0104283335149087	1.00720718027311	1.003942081463	1.01048289809245	0.000204160371894763
ebi-a-GCST010005	ieu-b-4841	HbA1c || id:ieu-b-4841	exposure	Inverse variance weighted	4	0.0137861559514887	0.00931203884207866	0.138748954903474	-0.00446544017898546	0.0320377520819629	1.01388162320379	0.995544515075301	1.0325564857264	0.388497073729728
ebi-a-GCST010005	ieu-b-4842	HbA1c || id:ieu-b-4842	exposure	Inverse variance weighted (multiplicative random effects)	4	0.00735252428789229	0.0114787538870913	0.52182593692175	-0.0151458333308066	0.0298508819065911	1.00737962046231	0.984968287922549	1.0303008859942	0.664766428021825
ebi-a-GCST010005	ukb-a-491	Medication for cholesterol blood pressure or diabetes: Insulin || id:ukb-a-491	exposure	Inverse variance weighted	2	0.000765800466039647	0.000569763203249168	0.178926411841917	-0.000350935412328721	0.00188253634440802	1.00076609376608	0.9996491261583	1.00188430942841	0.417494960964473
ebi-a-GCST010005	ukb-a-74	Non-cancer illness code self-reported: diabetes || id:ukb-a-74	exposure	Inverse variance weighted	4	0.00102533754066485	0.000383016556962862	0.00742833512548272	0.00027462508901764	0.00177604999231206	1.00102586337891	1.00027466280194	1.00177762810323	0.051998345878379
ebi-a-GCST010005	ukb-b-16451	Illnesses of mother: Diabetes || id:ukb-b-16451	exposure	Inverse variance weighted (multiplicative random effects)	4	-0.000878071558826245	0.000846090203261466	0.299363646915231	-0.00253640835721872	0.000780265239566228	0.999122313833196	0.997466805608574	1.00078056972568	0.598727293830461
ebi-a-GCST010005	ukb-b-7350	Medication for cholesterol, blood pressure or diabetes: Insulin || id:ukb-b-7350	exposure	Inverse variance weighted (multiplicative random effects)	3	0.00119209300081114	0.000792069537338478	0.132314875843847	-0.000360363292372274	0.00274454929399456	1.0011928038261	0.99963970163068	1.00274831901735	0.388497073729728
ebi-a-GCST010005	finn-b-E4_DM1	Type 1 diabetes || id:finn-b-E4_DM1	exposure	MR Egger	3	0.0366853724263917	0.098686461426942	0.773422842335125	-0.156740091970415	0.230110836823198	1.03736658535636	0.854926232136555	1.25873951688737	0.994612156154747
ebi-a-GCST010005	finn-b-E4_DM1NASCOMP	Type 1 diabetes with other specified/multiple/unspecified complications || id:finn-b-E4_DM1NASCOMP	exposure	MR Egger	3	0.037433844141342	0.0901979343696518	0.749562533303414	-0.139354107223175	0.214221795505859	1.03814331554756	0.86991992898091	1.23889740619993	0.994612156154747
ebi-a-GCST010005	finn-b-E4_DM1NOCOMP	Type 1 diabetes without complications || id:finn-b-E4_DM1NOCOMP	exposure	MR Egger	3	0.0625592077413693	0.082454788780507	0.586800827357214	-0.0990521782684244	0.224170593751163	1.06455748709633	0.905695449170359	1.25128446253205	0.994612156154747
ebi-a-GCST010005	finn-b-GEST_DIABETES	Gestational diabetes (for exclusion) || id:finn-b-GEST_DIABETES	exposure	MR Egger	3	-0.0717189543529483	0.0454274161458033	0.359450323103534	-0.160756689998723	0.0173187812928261	0.930792454222125	0.851499224182245	1.0174696209135	0.994612156154747
ebi-a-GCST010005	finn-b-O15_PREG_DM	Diabetes mellitus in pregnancy || id:finn-b-O15_PREG_DM	exposure	MR Egger	3	-0.0803422431736567	0.045159315029535	0.325997404962981	-0.168854500631545	0.00817001428423178	0.922800470174916	0.84463178783772	1.00820347992711	0.994612156154747
ebi-a-GCST010005	finn-b-T1D_WIDE	Type 1 diabetes, wide definition || id:finn-b-T1D_WIDE	exposure	MR Egger	3	0.00586759473556879	0.0888075182786961	0.957998989422927	-0.168195141090676	0.179930330561813	1.00588484278792	0.845188887509861	1.19713395656621	0.994612156154747
ebi-a-GCST010005	finn-b-T1D_WIDE1	Type 1 diabetes, wide definition, subgroup 1 || id:finn-b-T1D_WIDE1	exposure	MR Egger	3	0.00108888768986748	0.12865830981098	0.994612156154747	-0.251081399539654	0.253259174919389	1.0010894807433	0.777959043473546	1.28821710713744	0.994612156154747
ebi-a-GCST010005	ieu-b-104	HbA1C || id:ieu-b-104	exposure	MR Egger	3	0.00480038884819913	0.00510618431535299	0.519644900609852	-0.00520773240989272	0.014808510106291	1.00481192917337	0.994805804319784	1.01491869933296	0.994612156154747
ebi-a-GCST010005	ieu-b-4841	HbA1c || id:ieu-b-4841	exposure	MR Egger	4	0.0178111184808103	0.0234997547540142	0.527626808356133	-0.0282484008370575	0.0638706377986782	1.01797068238099	0.972146854714133	1.06595449562191	0.994612156154747
ebi-a-GCST010005	ieu-b-4842	HbA1c || id:ieu-b-4842	exposure	MR Egger	4	0.0220657591818631	0.0340733572406703	0.583656404091093	-0.0447180210098506	0.0888495393735769	1.02231100859565	0.956267091047893	1.09291620309823	0.994612156154747
ebi-a-GCST010005	ukb-a-74	Non-cancer illness code self-reported: diabetes || id:ukb-a-74	exposure	MR Egger	4	0.00201872091353062	0.000976987272591406	0.174776296161096	0.000103825859251462	0.00393361596780977	1.00202075990241	1.00010383124934	1.00394136278944	0.994612156154747
ebi-a-GCST010005	ukb-b-16451	Illnesses of mother: Diabetes || id:ukb-b-16451	exposure	MR Egger	4	-0.000540617966677269	0.00263126809539972	0.856227835919908	-0.00569790343366073	0.00461666750030619	0.999459528140885	0.994318298830524	1.0046273407283	0.994612156154747
ebi-a-GCST010005	ukb-b-7350	Medication for cholesterol, blood pressure or diabetes: Insulin || id:ukb-b-7350	exposure	MR Egger	3	0.00058947278534011	0.00338672223707093	0.890292781135078	-0.00604850279931891	0.00722744836999913	1.00058964655857	0.993969752569311	1.007253629411	0.994612156154747
ebi-a-GCST010005	finn-b-E4_DM1	Type 1 diabetes || id:finn-b-E4_DM1	exposure	Weighted median	3	0.0618768206461809	0.0251868854662528	0.0140216641777017	0.0125105251323254	0.111243116160036	1.06383129460542	1.01258910911891	1.11766659663821	0.0911408171550613
ebi-a-GCST010005	finn-b-E4_DM1NASCOMP	Type 1 diabetes with other specified/multiple/unspecified complications || id:finn-b-E4_DM1NASCOMP	exposure	Weighted median	3	0.048880946332621	0.0295715138463697	0.0983361358781603	-0.00907922080626356	0.106841113471506	1.05009532559822	0.990961870864808	1.11275743826642	0.319592441604021
ebi-a-GCST010005	finn-b-E4_DM1NOCOMP	Type 1 diabetes without complications || id:finn-b-E4_DM1NOCOMP	exposure	Weighted median	3	-0.019886589865024	0.0276597847133621	0.472158636840385	-0.0740997679032136	0.0343265881731657	0.980309844074425	0.928579046835294	1.03492254500513	0.511505189910417
ebi-a-GCST010005	finn-b-GEST_DIABETES	Gestational diabetes (for exclusion) || id:finn-b-GEST_DIABETES	exposure	Weighted median	3	-0.020656766193957	0.0204297840893921	0.311963615968619	-0.0606991430091655	0.0193856106212515	0.97955512330884	0.941106335608381	1.01957473166973	0.405552700759204
ebi-a-GCST010005	finn-b-O15_PREG_DM	Diabetes mellitus in pregnancy || id:finn-b-O15_PREG_DM	exposure	Weighted median	3	-0.0227184879117169	0.0200828372392938	0.257954527965345	-0.0620808489007328	0.0166438730772989	0.977537633703083	0.939806901364585	1.01678315398444	0.384984246921888
ebi-a-GCST010005	finn-b-T1D_WIDE	Type 1 diabetes, wide definition || id:finn-b-T1D_WIDE	exposure	Weighted median	3	0.0177009644761263	0.0224890772287614	0.431228228150054	-0.0263776268922461	0.0617795558444987	1.01785855500943	0.97396722393921	1.06372782629752	0.509633360540973
ebi-a-GCST010005	finn-b-T1D_WIDE1	Type 1 diabetes, wide definition, subgroup 1 || id:finn-b-T1D_WIDE1	exposure	Weighted median	3	0.0160921812481913	0.0284101696152537	0.57110607794319	-0.039591751197706	0.0717761136940886	1.01622235773399	0.961181760366998	1.07441477038028	0.57110607794319
ebi-a-GCST010005	ieu-b-104	HbA1C || id:ieu-b-104	exposure	Weighted median	3	0.00706568062589028	0.00180160586563336	8.78610297784421e-05	0.00353453312924889	0.0105968281225317	1.00709070144223	1.00354078695742	1.0106531733567	0.00114219338711975
ebi-a-GCST010005	ieu-b-4841	HbA1c || id:ieu-b-4841	exposure	Weighted median	4	0.0147490556191582	0.0103451170251806	0.153954334709299	-0.00552737375019591	0.0350254849885122	1.01485835965596	0.994487874073682	1.03564610189232	0.384984246921888
ebi-a-GCST010005	ieu-b-4842	HbA1c || id:ieu-b-4842	exposure	Weighted median	4	0.0100147189771844	0.00829910780107558	0.227539083755634	-0.00625153231292373	0.0262809702672925	1.01006503409895	0.993767967858728	1.02662936027974	0.384984246921888
ebi-a-GCST010005	ukb-a-74	Non-cancer illness code self-reported: diabetes || id:ukb-a-74	exposure	Weighted median	4	0.000808922853584894	0.000455284881410425	0.0756110301830303	-8.34355139795385e-05	0.00170128122114933	1.00080925011991	0.999916567966666	1.00170272922108	0.319592441604021
ebi-a-GCST010005	ukb-b-16451	Illnesses of mother: Diabetes || id:ukb-b-16451	exposure	Weighted median	4	-0.000879577351724248	0.00074108679428858	0.235276949603865	-0.00233210746852986	0.000572952765081368	0.999120809363044	0.997670609781376	1.00057311693387	0.384984246921888
ebi-a-GCST010005	ukb-b-7350	Medication for cholesterol, blood pressure or diabetes: Insulin || id:ukb-b-7350	exposure	Weighted median	3	0.000563901432246423	0.000507518749623935	0.266527555561307	-0.000430835317016491	0.00155863818150934	1.00056406045455	0.999569257479192	1.00155985348933	0.384984246921888
ebi-a-GCST010005	finn-b-E4_DM1	Type 1 diabetes || id:finn-b-E4_DM1	exposure	Weighted mode	3	0.0636582691062883	0.036226719641867	0.220959472749268	-0.00734610139177092	0.134662639604348	1.06572814429534	0.992680815259911	1.14415072809261	0.551365031496314
ebi-a-GCST010005	finn-b-E4_DM1NASCOMP	Type 1 diabetes with other specified/multiple/unspecified complications || id:finn-b-E4_DM1NASCOMP	exposure	Weighted mode	3	0.0605043551433781	0.038008457871419	0.252409271093127	-0.013992222284603	0.135000932571359	1.06237222434361	0.986105213878741	1.14453785171404	0.551365031496314
ebi-a-GCST010005	finn-b-E4_DM1NOCOMP	Type 1 diabetes without complications || id:finn-b-E4_DM1NOCOMP	exposure	Weighted mode	3	0.0541632319897254	0.0338385081846677	0.250600173347086	-0.0121602440522232	0.120486708031674	1.05565690506911	0.987913392932027	1.12804574691778	0.551365031496314
ebi-a-GCST010005	finn-b-GEST_DIABETES	Gestational diabetes (for exclusion) || id:finn-b-GEST_DIABETES	exposure	Weighted mode	3	-0.0208577689320305	0.0209909149868172	0.425098919070133	-0.0619999623061921	0.0202844244421312	0.979358249833678	0.939882922218855	1.02049155149342	0.551365031496314
ebi-a-GCST010005	finn-b-O15_PREG_DM	Diabetes mellitus in pregnancy || id:finn-b-O15_PREG_DM	exposure	Weighted mode	3	-0.0235578792046565	0.0208449767636423	0.375717402550686	-0.0644140336613953	0.0172982752520824	0.976717441404127	0.937616714273497	1.01744875685392	0.551365031496314
ebi-a-GCST010005	finn-b-T1D_WIDE	Type 1 diabetes, wide definition || id:finn-b-T1D_WIDE	exposure	Weighted mode	3	0.0276065958742388	0.0309511122612618	0.466539642035342	-0.0330575841578343	0.088270775906312	1.02799118888658	0.967482846300023	1.0922838461373	0.551365031496314
ebi-a-GCST010005	finn-b-T1D_WIDE1	Type 1 diabetes, wide definition, subgroup 1 || id:finn-b-T1D_WIDE1	exposure	Weighted mode	3	0.0406569896136443	0.0419494020144488	0.434691963371979	-0.0415638383346753	0.122877817561964	1.04149480073536	0.959288094032325	1.13074625517269	0.551365031496314
ebi-a-GCST010005	ieu-b-104	HbA1C || id:ieu-b-104	exposure	Weighted mode	3	0.00580902575438428	0.00208220768103917	0.10805379418351	0.0017278986995475	0.00989015280922106	1.00582593086271	1.00172939237669	1.00993922200438	0.551365031496314
ebi-a-GCST010005	ieu-b-4841	HbA1c || id:ieu-b-4841	exposure	Weighted mode	4	0.0178714048621727	0.0118554095459904	0.228803849999597	-0.00536519784796838	0.0411080075723139	1.01803205399969	0.994649169120646	1.04196463953926	0.551365031496314
ebi-a-GCST010005	ieu-b-4842	HbA1c || id:ieu-b-4842	exposure	Weighted mode	4	-0.00974425273435915	0.0114897909768873	0.45869803573341	-0.0322642430490582	0.01277573758034	0.990303068667686	0.968250694756628	1.01285769597009	0.551365031496314
ebi-a-GCST010005	ukb-a-74	Non-cancer illness code self-reported: diabetes || id:ukb-a-74	exposure	Weighted mode	4	0.000554241386736995	0.000554970320751794	0.391545689061864	-0.000533500441936522	0.00164198321541051	1.00055439500687	0.99946664184412	1.00164333200798	0.551365031496314
ebi-a-GCST010005	ukb-b-16451	Illnesses of mother: Diabetes || id:ukb-b-16451	exposure	Weighted mode	4	2.71367440260973e-05	0.000853914673770244	0.976644170069967	-0.00164653601656358	0.00170080950461578	1.00002713711223	0.998354818780187	1.00170225670145	0.976644170069967
ebi-a-GCST010005	ukb-b-7350	Medication for cholesterol, blood pressure or diabetes: Insulin || id:ukb-b-7350	exposure	Weighted mode	3	0.000380833739518615	0.000517297816573421	0.538248795019541	-0.00063306998096529	0.00139473746000252	1.00038090626589	0.999367130365555	1.00139571055865	0.583102861271169
